# Transcriptional pathways of definitive ALS genes implicate novel disease-associated target genes

**DOI:** 10.64898/2026.07.21.26358605

**Authors:** Michael R. Fiorini, Allison A. Dilliott, Sami Alsabagh, Nadege Wredenhagen, Sali M.K. Farhan

**Affiliations:** Department of Human Genetics, McGill University, Montreal, Quebec H3A 0C7, Canada; The Montreal Neurological Institute-Hospital, McGill University, Montreal, Quebec H3A 2B4, Canada; Faculty of Science and Schulich School of Medicine & Dentistry, Western University, London, Ontario, N6A 5C1; Department of Neurology and Neurosurgery, McGill University, Montreal, Quebec H3A 1Y2, Canada

**Keywords:** Amyotrophic lateral sclerosis, induced pluripotent stem cell, RNAseq, co-expression network analysis, rare variant gene burden

## Abstract

Amyotrophic lateral sclerosis (ALS) is a progressive neurodegenerative disease characterized by the selective degeneration of motor neurons with a substantial genetic contribution to disease risk. Distinct genetic etiologies converge on key pathogenic processes in ALS, including aberrant RNA metabolism, proteostatic stress, dysregulated vesicular transport, and mitochondrial dysfunction. Here, we investigate whether perturbed transcriptional programs associated with definitive ALS genes harbor elusive genetic contributors to disease.

We analyzed RNA sequencing data profiling induced pluripotent stem cell-derived motor neurons from individuals with ALS (*N* = 438) and controls (*N* = 187). Leveraging an integrative analytical framework, we identified transcriptional pathways linking variants in definitive ALS genes to widespread coordinated co-expression activity driven by gene-specific transcriptional programs. We subsequently subjected all genes comprising significant pathways to genetic analyses to uncover novel targets and characterized these genes using single-nuclei transcriptomics of the motor and prefrontal cortices of individuals with ALS and controls.

The identified transcriptional programs associated with definitive ALS genes showed strong concordance to established biology, including dysregulated proteostasis and mitochondrial stress in *SOD1* ALS, protein aggregation and degradation pathways in *FUS* ALS, and altered vesicle dynamics, synaptic transmission, autophagy, and trafficking programs in *GRN* ALS. These pathways encompassed both well-established ALS genes, as well as six target genes—*PTPRN2*, *UNC13C*, *TTC3*, *USP10*, *PSMD4*, and *RUFY3*—of which *USP10*, *PSMD4,* and *RUFY3* have not yet been described in the context of ALS genetic association studies. Single-nuclei analyses demonstrated that target gene expression was enriched in the baseline architecture of neuronal populations, supporting neuron-intrinsic mechanisms of vulnerability. *PSMD4* showed region-specific dysregulation in selectively vulnerable Layer 5 motor neurons of individuals with ALS, implicating regionally divergent proteasome activation as a neuron-intrinsic feature of ALS vulnerability.

Collectively, this work advances the molecular understanding of distinct genetic ALS etiologies, provides mechanistic insight into emerging ALS target genes, and establishes a generalizable framework that is readily applicable across heritable diseases for the identification of disease-relevant molecular pathways and target genes.
