## Supplementary Table 2 for "Transcriptional pathways of definitive ALS genes implicate novel disease-associated target genes"

### Sheet: Legend
Supplementary Table 2. Statistical results of the serial mediation analyses. Candidate pathways linking variants in ALS-associated genes to co-expression module activity were evaluated using serial mediation analysis to determine whether sequentially connected functional programs significantly mediated the effects of ALS gene variants on co-expression module activity. lhs: Left-hand side of the m…

### Sheet: MElightcyan
lhs	rhs	label	est	se	z	pvalue	ci.lower	ci.upper	model	ALS_gene	module	p_adj
indirect_serial	a*b*c*d	Indirect Effect	-0.0699629	0.0262969	-2.6605	0.0078025	-0.124867	-0.0223121	SOD1-Mitochondrial homeostasis and stress response-Protein folding regulation-MEdarkturquoise-MElightcyan	SOD1	MElightcyan	0.296495
indirect_serial	a*b*c	Indirect Effect	-0.0015462	0.0198119	-0.0780438	0.937793	-0.0440559	0.03769	SOD1-Mitochondrial homeostasis and stress response-Protein folding regulation-MElightcyan	SOD1	MElightcyan	1
indirect_serial	a*b*c*d	Indirect Effect	-0.0485885	0.0222686	-2.18192	0.0291153	-0.0983291	-0.0127006	SOD1-Mitochondrial homeostasis and stress response-Protein folding regulation-Regulation of ribosome biogenesis-MElightcyan	SOD1	MElightcyan	1
indirect_serial	a*b	Indirect Effect	0.56819	0.194552	2.9205	0.00349465	0.196067	0.93608	SOD1-Mitochondrial homeostasis and stress response-MElightcyan	SOD1	MElightcyan	0.132797
indirect_serial	a*b*c	Indirect Effect	-0.072947	0.0328502	-2.22059	0.0263786	-0.145214	-0.0183226	SOD1-Mitochondrial homeostasis and stress response-Regulation of ribosome biogenesis-MElightcyan	SOD1	MElightcyan	1
indirect_serial	a*b*c	Indirect Effect	0.418326	0.107912	3.87653	0.000105955	0.188863	0.616985	SOD1-Protein folding regulation-Mitochondrial homeostasis and stress response-MElightcyan	SOD1	MElightcyan	0.00402629
indirect_serial	a*b*c*d	Indirect Effect	-0.0580263	0.0214175	-2.7093	0.00674257	-0.10292	-0.0199623	SOD1-Protein folding regulation-Mitochondrial homeostasis and stress response-Regulation of ribosome biogenesis-MElightcyan	SOD1	MElightcyan	0.256218
indirect_serial	a*b*c	Indirect Effect	-0.12233	0.0369542	-3.31031	0.000931929	-0.198509	-0.0519631	SOD1-Protein folding regulation-MEdarkturquoise-MElightcyan	SOD1	MElightcyan	0.0354133
indirect_serial	a*b	Indirect Effect	0.41185	0.106663	3.86121	0.000112826	0.184564	0.607496	SOD1-Protein folding regulation-MElightcyan	SOD1	MElightcyan	0.00428738
indirect_serial	a*b*c	Indirect Effect	0.0636846	0.0312912	2.03522	0.0418284	0.00929127	0.132831	SOD1-Protein folding regulation-Regulation of ribosome biogenesis-MElightcyan	SOD1	MElightcyan	1
MElightcyan	Gene_carrier_bin	Direct Effect	0.0518957	0.135741	0.382315	0.702228	-0.201089	0.330599	SOD1-Mitochondrial homeostasis and stress response-Protein folding regulation-MEdarkturquoise-MElightcyan	SOD1	MElightcyan	0.702228
total_effect	cprime+total_indirect	Total Effect	0.63209	0.231886	2.72586	0.00641342	0.171017	1.10372	SOD1-Mitochondrial homeostasis and stress response-Protein folding regulation-MEdarkturquoise-MElightcyan	SOD1	MElightcyan	0.00641342
MElightcyan	Gene_carrier_bin	Direct Effect	-0.00988526	0.128237	-0.0770856	0.938555	-0.261143	0.247021	SOD1-Mitochondrial homeostasis and stress response-Protein folding regulation-MElightcyan	SOD1	MElightcyan	0.938555
total_effect	cprime+total_indirect	Total Effect	0.558283	0.237678	2.3489	0.0188288	0.0731729	1.01602	SOD1-Mitochondrial homeostasis and stress response-Protein folding regulation-MElightcyan	SOD1	MElightcyan	0.0188288
MElightcyan	Gene_carrier_bin	Direct Effect	0.0384249	0.122086	0.314736	0.752962	-0.199051	0.285481	SOD1-Mitochondrial homeostasis and stress response-Protein folding regulation-Regulation of ribosome biogenesis-MElightcyan	SOD1	MElightcyan	0.752962
total_effect	cprime+total_indirect	Total Effect	0.641109	0.240584	2.6648	0.00770351	0.156646	1.09679	SOD1-Mitochondrial homeostasis and stress response-Protein folding regulation-Regulation of ribosome biogenesis-MElightcyan	SOD1	MElightcyan	0.00770351
MElightcyan	Gene_carrier_bin	Direct Effect	-0.0109833	0.126997	-0.086485	0.931081	-0.262225	0.240537	SOD1-Mitochondrial homeostasis and stress response-MElightcyan	SOD1	MElightcyan	0.931081
total_effect	cprime+total_indirect	Total Effect	0.557206	0.237239	2.34872	0.0188383	0.0704177	1.01472	SOD1-Mitochondrial homeostasis and stress response-MElightcyan	SOD1	MElightcyan	0.0188383
MElightcyan	Gene_carrier_bin	Direct Effect	0.0498942	0.122437	0.40751	0.683633	-0.190107	0.293581	SOD1-Mitochondrial homeostasis and stress response-Regulation of ribosome biogenesis-MElightcyan	SOD1	MElightcyan	0.683633
total_effect	cprime+total_indirect	Total Effect	0.61687	0.235569	2.61864	0.00882823	0.1404	1.06464	SOD1-Mitochondrial homeostasis and stress response-Regulation of ribosome biogenesis-MElightcyan	SOD1	MElightcyan	0.00882823
MElightcyan	Gene_carrier_bin	Direct Effect	-0.00988526	0.128237	-0.0770856	0.938555	-0.261143	0.247021	SOD1-Protein folding regulation-Mitochondrial homeostasis and stress response-MElightcyan	SOD1	MElightcyan	0.938555
total_effect	cprime+total_indirect	Total Effect	0.405818	0.175328	2.31462	0.0206338	0.0327288	0.744918	SOD1-Protein folding regulation-Mitochondrial homeostasis and stress response-MElightcyan	SOD1	MElightcyan	0.0206338
MElightcyan	Gene_carrier_bin	Direct Effect	0.0384249	0.122086	0.314736	0.752962	-0.199051	0.285484	SOD1-Protein folding regulation-Mitochondrial homeostasis and stress response-Regulation of ribosome biogenesis-MElightcyan	SOD1	MElightcyan	0.752962
total_effect	cprime+total_indirect	Total Effect	0.526174	0.120881	4.35283	1.34392e-05	0.29164	0.765622	SOD1-Protein folding regulation-Mitochondrial homeostasis and stress response-Regulation of ribosome biogenesis-MElightcyan	SOD1	MElightcyan	1.34392e-05
MElightcyan	Gene_carrier_bin	Direct Effect	0.20805	0.22029	0.944438	0.344946	-0.236193	0.645675	SOD1-Protein folding regulation-MEdarkturquoise-MElightcyan	SOD1	MElightcyan	0.344946
total_effect	cprime+total_indirect	Total Effect	0.618344	0.25181	2.4556	0.0140649	0.118427	1.12952	SOD1-Protein folding regulation-MEdarkturquoise-MElightcyan	SOD1	MElightcyan	0.0140649
MElightcyan	Gene_carrier_bin	Direct Effect	0.145357	0.207907	0.699144	0.484462	-0.287117	0.53977	SOD1-Protein folding regulation-MElightcyan	SOD1	MElightcyan	0.484462
total_effect	cprime+total_indirect	Total Effect	0.557206	0.237239	2.34872	0.0188382	0.0704177	1.01472	SOD1-Protein folding regulation-MElightcyan	SOD1	MElightcyan	0.0188382
MElightcyan	Gene_carrier_bin	Direct Effect	0.0968146	0.201823	0.4797	0.631441	-0.317733	0.47885	SOD1-Protein folding regulation-Regulation of ribosome biogenesis-MElightcyan	SOD1	MElightcyan	0.631441
total_effect	cprime+total_indirect	Total Effect	0.509869	0.234105	2.17795	0.0294094	0.0350695	0.961156	SOD1-Protein folding regulation-Regulation of ribosome biogenesis-MElightcyan	SOD1	MElightcyan	0.0294094

### Sheet: MEdarkturquoise
lhs	rhs	label	est	se	z	pvalue	ci.lower	ci.upper	model	ALS_gene	module	p_adj
indirect_serial	a*b*c	Indirect Effect	-0.261647	0.0980319	-2.669	0.00760779	-0.465439	-0.0813412	SOD1-Mitochondrial homeostasis and stress response-Protein folding regulation-MEdarkturquoise	SOD1	MEdarkturquoise	0.289096
indirect_serial	a*b	Indirect Effect	-0.434176	0.112342	-3.86479	0.000111187	-0.635585	-0.190404	SOD1-Protein folding regulation-MEdarkturquoise	SOD1	MEdarkturquoise	0.0042251
MEdarkturquoise	Gene_carrier_bin	Direct Effect	-0.228971	0.211353	-1.08336	0.278649	-0.658555	0.184911	SOD1-Mitochondrial homeostasis and stress response-Protein folding regulation-MEdarkturquoise	SOD1	MEdarkturquoise	0.278649
total_effect	cprime+total_indirect	Total Effect	-0.477444	0.246871	-1.93398	0.0531157	-0.989567	0.00261334	SOD1-Mitochondrial homeostasis and stress response-Protein folding regulation-MEdarkturquoise	SOD1	MEdarkturquoise	0.0531157
MEdarkturquoise	Gene_carrier_bin	Direct Effect	-0.225381	0.20995	-1.0735	0.283048	-0.646986	0.183328	SOD1-Protein folding regulation-MEdarkturquoise	SOD1	MEdarkturquoise	0.283048
total_effect	cprime+total_indirect	Total Effect	-0.659557	0.250398	-2.63403	0.00843776	-1.16253	-0.175487	SOD1-Protein folding regulation-MEdarkturquoise	SOD1	MEdarkturquoise	0.00843776

### Sheet: MEdarkgreen
lhs	rhs	label	est	se	z	pvalue	ci.lower	ci.upper	model	ALS_gene	module	p_adj
indirect_serial	a*b*c*d*e	Indirect Effect	-0.00138734	0.00663911	-0.208965	0.834476	-0.0167581	0.0106921	SOD1-Mitochondrial homeostasis and stress response-Protein folding regulation-MEdarkturquoise-MElightcyan-MEdarkgreen	SOD1	MEdarkgreen	1
indirect_serial	a*b*c*d	Indirect Effect	-0.159087	0.0592769	-2.68379	0.00727934	-0.282792	-0.04935	SOD1-Mitochondrial homeostasis and stress response-Protein folding regulation-MEdarkturquoise-MEdarkgreen	SOD1	MEdarkgreen	0.276615
indirect_serial	a*b*c*d	Indirect Effect	-0.023727	0.0187111	-1.26807	0.204773	-0.0673812	0.0058578	SOD1-Mitochondrial homeostasis and stress response-Protein folding regulation-MElightcyan-MEdarkgreen	SOD1	MEdarkgreen	1
indirect_serial	a*b*c*d*e	Indirect Effect	-0.00650547	0.00806509	-0.80662	0.419885	-0.0255201	0.00679123	SOD1-Mitochondrial homeostasis and stress response-Protein folding regulation-Regulation of ribosome biogenesis-MElightcyan-MEdarkgreen	SOD1	MEdarkgreen	1
indirect_serial	a*b*c*d	Indirect Effect	0.0508484	0.0257962	1.97116	0.0487052	0.0100695	0.109052	SOD1-Mitochondrial homeostasis and stress response-Protein folding regulation-Regulation of ribosome biogenesis-MEdarkgreen	SOD1	MEdarkgreen	1
indirect_serial	a*b*c	Indirect Effect	-0.197243	0.0769428	-2.56351	0.010362	-0.361737	-0.0598267	SOD1-Mitochondrial homeostasis and stress response-Protein folding regulation-MEdarkgreen	SOD1	MEdarkgreen	0.393757
indirect_serial	a*b*c	Indirect Effect	-0.0540802	0.043269	-1.24986	0.21135	-0.153586	0.0178852	SOD1-Mitochondrial homeostasis and stress response-MElightcyan-MEdarkgreen	SOD1	MEdarkgreen	1
indirect_serial	a*b*c*d	Indirect Effect	-0.0152352	0.0142308	-1.07058	0.284359	-0.0496169	0.00730821	SOD1-Mitochondrial homeostasis and stress response-Regulation of ribosome biogenesis-MElightcyan-MEdarkgreen	SOD1	MEdarkgreen	1
indirect_serial	a*b*c	Indirect Effect	0.0244449	0.0310208	0.788016	0.430687	-0.0314602	0.0920046	SOD1-Mitochondrial homeostasis and stress response-Regulation of ribosome biogenesis-MEdarkgreen	SOD1	MEdarkgreen	1
indirect_serial	a*b	Indirect Effect	-0.306334	0.110426	-2.77411	0.00553526	-0.530378	-0.100811	SOD1-Mitochondrial homeostasis and stress response-MEdarkgreen	SOD1	MEdarkgreen	0.21034
indirect_serial	a*b*c*d	Indirect Effect	-0.0403954	0.0285279	-1.416	0.156776	-0.101897	0.0103741	SOD1-Protein folding regulation-Mitochondrial homeostasis and stress response-MElightcyan-MEdarkgreen	SOD1	MEdarkgreen	1
indirect_serial	a*b*c*d*e	Indirect Effect	-0.00776909	0.00891969	-0.871005	0.383751	-0.0278972	0.00808029	SOD1-Protein folding regulation-Mitochondrial homeostasis and stress response-Regulation of ribosome biogenesis-MElightcyan-MEdarkgreen	SOD1	MEdarkgreen	1
indirect_serial	a*b*c*d	Indirect Effect	0.0607253	0.0260914	2.32741	0.0199435	0.015907	0.117339	SOD1-Protein folding regulation-Mitochondrial homeostasis and stress response-Regulation of ribosome biogenesis-MEdarkgreen	SOD1	MEdarkgreen	0.757854
indirect_serial	a*b*c	Indirect Effect	-0.0821523	0.0376919	-2.17958	0.0292889	-0.163417	-0.0169849	SOD1-Protein folding regulation-Mitochondrial homeostasis and stress response-MEdarkgreen	SOD1	MEdarkgreen	1
indirect_serial	a*b*c*d	Indirect Effect	-0.00169501	0.00769726	-0.220209	0.825708	-0.018192	0.0128306	SOD1-Protein folding regulation-MEdarkturquoise-MElightcyan-MEdarkgreen	SOD1	MEdarkgreen	1
indirect_serial	a*b*c	Indirect Effect	-0.269037	0.0726096	-3.70526	0.000211175	-0.406958	-0.116406	SOD1-Protein folding regulation-MEdarkturquoise-MEdarkgreen	SOD1	MEdarkgreen	0.00802466
indirect_serial	a*b*c	Indirect Effect	-0.0581077	0.0257831	-2.25371	0.0242142	-0.113245	-0.013736	SOD1-Protein folding regulation-MElightcyan-MEdarkgreen	SOD1	MEdarkgreen	0.920138
indirect_serial	a*b*c*d	Indirect Effect	-0.0280749	0.0130902	-2.14473	0.0319748	-0.0575602	-0.00702716	SOD1-Protein folding regulation-Regulation of ribosome biogenesis-MElightcyan-MEdarkgreen	SOD1	MEdarkgreen	1
indirect_serial	a*b*c	Indirect Effect	0.0469389	0.0289695	1.62029	0.105171	-0.00325543	0.111278	SOD1-Protein folding regulation-Regulation of ribosome biogenesis-MEdarkgreen	SOD1	MEdarkgreen	1
indirect_serial	a*b	Indirect Effect	-0.415926	0.107889	-3.85513	0.00011567	-0.613347	-0.181819	SOD1-Protein folding regulation-MEdarkgreen	SOD1	MEdarkgreen	0.00439545
MEdarkgreen	Gene_carrier_bin	Direct Effect	0.0219361	0.121851	0.180024	0.857133	-0.236451	0.246388	SOD1-Mitochondrial homeostasis and stress response-Protein folding regulation-MEdarkturquoise-MElightcyan-MEdarkgreen	SOD1	MEdarkgreen	0.857133
total_effect	cprime+total_indirect	Total Effect	-0.171205	0.150957	-1.13413	0.256738	-0.47393	0.124782	SOD1-Mitochondrial homeostasis and stress response-Protein folding regulation-MEdarkturquoise-MElightcyan-MEdarkgreen	SOD1	MEdarkgreen	0.256738
MEdarkgreen	Gene_carrier_bin	Direct Effect	-0.00522203	0.140667	-0.0371234	0.970387	-0.298954	0.260749	SOD1-Mitochondrial homeostasis and stress response-Protein folding regulation-MEdarkturquoise-MEdarkgreen	SOD1	MEdarkgreen	0.970387
total_effect	cprime+total_indirect	Total Effect	-0.328934	0.166593	-1.97448	0.0483271	-0.685745	-0.0216995	SOD1-Mitochondrial homeostasis and stress response-Protein folding regulation-MEdarkturquoise-MEdarkgreen	SOD1	MEdarkgreen	0.0483271
MEdarkgreen	Gene_carrier_bin	Direct Effect	-0.146661	0.21071	-0.696034	0.486408	-0.57904	0.261159	SOD1-Mitochondrial homeostasis and stress response-Protein folding regulation-MElightcyan-MEdarkgreen	SOD1	MEdarkgreen	0.486408
total_effect	cprime+total_indirect	Total Effect	-0.467207	0.21451	-2.17802	0.0294046	-0.910018	-0.0615418	SOD1-Mitochondrial homeostasis and stress response-Protein folding regulation-MElightcyan-MEdarkgreen	SOD1	MEdarkgreen	0.0294046
MEdarkgreen	Gene_carrier_bin	Direct Effect	-0.193949	0.221668	-0.874952	0.3816	-0.649685	0.233548	SOD1-Mitochondrial homeostasis and stress response-Protein folding regulation-Regulation of ribosome biogenesis-MElightcyan-MEdarkgreen	SOD1	MEdarkgreen	0.3816
total_effect	cprime+total_indirect	Total Effect	-0.510443	0.231775	-2.20232	0.0276426	-0.995923	-0.0685107	SOD1-Mitochondrial homeostasis and stress response-Protein folding regulation-Regulation of ribosome biogenesis-MElightcyan-MEdarkgreen	SOD1	MEdarkgreen	0.0276426
MEdarkgreen	Gene_carrier_bin	Direct Effect	-0.196261	0.223338	-0.878764	0.379529	-0.656646	0.233747	SOD1-Mitochondrial homeostasis and stress response-Protein folding regulation-Regulation of ribosome biogenesis-MEdarkgreen	SOD1	MEdarkgreen	0.379529
total_effect	cprime+total_indirect	Total Effect	-0.584552	0.233522	-2.5032	0.0123075	-1.06917	-0.143316	SOD1-Mitochondrial homeostasis and stress response-Protein folding regulation-Regulation of ribosome biogenesis-MEdarkgreen	SOD1	MEdarkgreen	0.0123075
MEdarkgreen	Gene_carrier_bin	Direct Effect	-0.145704	0.212846	-0.684551	0.493627	-0.586498	0.264866	SOD1-Mitochondrial homeostasis and stress response-Protein folding regulation-MEdarkgreen	SOD1	MEdarkgreen	0.493627
total_effect	cprime+total_indirect	Total Effect	-0.45483	0.248105	-1.83322	0.06677	-0.978327	0.0117128	SOD1-Mitochondrial homeostasis and stress response-Protein folding regulation-MEdarkgreen	SOD1	MEdarkgreen	0.06677
MEdarkgreen	Gene_carrier_bin	Direct Effect	-0.286829	0.230328	-1.24531	0.213019	-0.745234	0.167668	SOD1-Mitochondrial homeostasis and stress response-MElightcyan-MEdarkgreen	SOD1	MEdarkgreen	0.213019
total_effect	cprime+total_indirect	Total Effect	-0.593142	0.252412	-2.3499	0.0187787	-1.10376	-0.102292	SOD1-Mitochondrial homeostasis and stress response-MElightcyan-MEdarkgreen	SOD1	MEdarkgreen	0.0187787
MEdarkgreen	Gene_carrier_bin	Direct Effect	-0.301861	0.234107	-1.28941	0.197254	-0.759508	0.161665	SOD1-Mitochondrial homeostasis and stress response-Regulation of ribosome biogenesis-MElightcyan-MEdarkgreen	SOD1	MEdarkgreen	0.197254
total_effect	cprime+total_indirect	Total Effect	-0.569978	0.253326	-2.24998	0.0244504	-1.09115	-0.080961	SOD1-Mitochondrial homeostasis and stress response-Regulation of ribosome biogenesis-MElightcyan-MEdarkgreen	SOD1	MEdarkgreen	0.0244504
MEdarkgreen	Gene_carrier_bin	Direct Effect	-0.306183	0.236712	-1.29348	0.195844	-0.770699	0.16479	SOD1-Mitochondrial homeostasis and stress response-Regulation of ribosome biogenesis-MEdarkgreen	SOD1	MEdarkgreen	0.195844
total_effect	cprime+total_indirect	Total Effect	-0.61211	0.258926	-2.36404	0.0180769	-1.1478	-0.114407	SOD1-Mitochondrial homeostasis and stress response-Regulation of ribosome biogenesis-MEdarkgreen	SOD1	MEdarkgreen	0.0180769
MEdarkgreen	Gene_carrier_bin	Direct Effect	-0.285783	0.232542	-1.22895	0.21909	-0.748929	0.17123	SOD1-Mitochondrial homeostasis and stress response-MEdarkgreen	SOD1	MEdarkgreen	0.21909
total_effect	cprime+total_indirect	Total Effect	-0.592117	0.254816	-2.32371	0.0201413	-1.10512	-0.101315	SOD1-Mitochondrial homeostasis and stress response-MEdarkgreen	SOD1	MEdarkgreen	0.0201413
MEdarkgreen	Gene_carrier_bin	Direct Effect	-0.146661	0.210712	-0.696029	0.48641	-0.579041	0.26117	SOD1-Protein folding regulation-Mitochondrial homeostasis and stress response-MElightcyan-MEdarkgreen	SOD1	MEdarkgreen	0.48641
total_effect	cprime+total_indirect	Total Effect	-0.567922	0.245069	-2.3174	0.0204822	-1.06263	-0.0877824	SOD1-Protein folding regulation-Mitochondrial homeostasis and stress response-MElightcyan-MEdarkgreen	SOD1	MEdarkgreen	0.0204822
MEdarkgreen	Gene_carrier_bin	Direct Effect	-0.193949	0.221669	-0.874951	0.381601	-0.649766	0.233514	SOD1-Protein folding regulation-Mitochondrial homeostasis and stress response-Regulation of ribosome biogenesis-MElightcyan-MEdarkgreen	SOD1	MEdarkgreen	0.381601
total_effect	cprime+total_indirect	Total Effect	-0.588875	0.252781	-2.32958	0.0198283	-1.10859	-0.10192	SOD1-Protein folding regulation-Mitochondrial homeostasis and stress response-Regulation of ribosome biogenesis-MElightcyan-MEdarkgreen	SOD1	MEdarkgreen	0.0198283
MEdarkgreen	Gene_carrier_bin	Direct Effect	-0.196261	0.223338	-0.878764	0.379529	-0.656646	0.23375	SOD1-Protein folding regulation-Mitochondrial homeostasis and stress response-Regulation of ribosome biogenesis-MEdarkgreen	SOD1	MEdarkgreen	0.379529
total_effect	cprime+total_indirect	Total Effect	-0.650349	0.24925	-2.60922	0.00907476	-1.15787	-0.171751	SOD1-Protein folding regulation-Mitochondrial homeostasis and stress response-Regulation of ribosome biogenesis-MEdarkgreen	SOD1	MEdarkgreen	0.00907476
MEdarkgreen	Gene_carrier_bin	Direct Effect	-0.145704	0.212846	-0.684551	0.493627	-0.586497	0.264865	SOD1-Protein folding regulation-Mitochondrial homeostasis and stress response-MEdarkgreen	SOD1	MEdarkgreen	0.493627
total_effect	cprime+total_indirect	Total Effect	-0.562386	0.253224	-2.22091	0.0263573	-1.07376	-0.066825	SOD1-Protein folding regulation-Mitochondrial homeostasis and stress response-MEdarkgreen	SOD1	MEdarkgreen	0.0263573
MEdarkgreen	Gene_carrier_bin	Direct Effect	0.0401219	0.131659	0.304741	0.760563	-0.231035	0.291925	SOD1-Protein folding regulation-MEdarkturquoise-MElightcyan-MEdarkgreen	SOD1	MEdarkgreen	0.760563
total_effect	cprime+total_indirect	Total Effect	-0.259914	0.136702	-1.90132	0.0572599	-0.537444	0.00279267	SOD1-Protein folding regulation-MEdarkturquoise-MElightcyan-MEdarkgreen	SOD1	MEdarkgreen	0.0572599
MEdarkgreen	Gene_carrier_bin	Direct Effect	-0.0383101	0.139061	-0.275491	0.782939	-0.336699	0.216666	SOD1-Protein folding regulation-MEdarkturquoise-MEdarkgreen	SOD1	MEdarkgreen	0.782939
total_effect	cprime+total_indirect	Total Effect	-0.457659	0.186398	-2.45528	0.0140776	-0.835918	-0.0865452	SOD1-Protein folding regulation-MEdarkturquoise-MEdarkgreen	SOD1	MEdarkgreen	0.0140776
MEdarkgreen	Gene_carrier_bin	Direct Effect	-0.155861	0.208935	-0.745976	0.455682	-0.582683	0.245315	SOD1-Protein folding regulation-MElightcyan-MEdarkgreen	SOD1	MEdarkgreen	0.455682
total_effect	cprime+total_indirect	Total Effect	-0.572291	0.248657	-2.30153	0.0213616	-1.07054	-0.0841846	SOD1-Protein folding regulation-MElightcyan-MEdarkgreen	SOD1	MEdarkgreen	0.0213616
MEdarkgreen	Gene_carrier_bin	Direct Effect	-0.197147	0.218137	-0.903774	0.366115	-0.653378	0.223925	SOD1-Protein folding regulation-Regulation of ribosome biogenesis-MElightcyan-MEdarkgreen	SOD1	MEdarkgreen	0.366115
total_effect	cprime+total_indirect	Total Effect	-0.570964	0.25678	-2.22355	0.0261787	-1.10201	-0.0750336	SOD1-Protein folding regulation-Regulation of ribosome biogenesis-MElightcyan-MEdarkgreen	SOD1	MEdarkgreen	0.0261787
MEdarkgreen	Gene_carrier_bin	Direct Effect	-0.211969	0.223675	-0.947664	0.3433	-0.677472	0.210905	SOD1-Protein folding regulation-Regulation of ribosome biogenesis-MEdarkgreen	SOD1	MEdarkgreen	0.3433
total_effect	cprime+total_indirect	Total Effect	-0.627007	0.261121	-2.40122	0.0163407	-1.1706	-0.122684	SOD1-Protein folding regulation-Regulation of ribosome biogenesis-MEdarkgreen	SOD1	MEdarkgreen	0.0163407
MEdarkgreen	Gene_carrier_bin	Direct Effect	-0.176191	0.214747	-0.820457	0.411956	-0.619623	0.23424	SOD1-Protein folding regulation-MEdarkgreen	SOD1	MEdarkgreen	0.411956
total_effect	cprime+total_indirect	Total Effect	-0.592117	0.254816	-2.3237	0.0201414	-1.10512	-0.101317	SOD1-Protein folding regulation-MEdarkgreen	SOD1	MEdarkgreen	0.0201414

### Sheet: MEyellow
lhs	rhs	label	est	se	z	pvalue	ci.lower	ci.upper	model	ALS_gene	module	p_adj
indirect_serial	a*b*c	Indirect Effect	0.0236002	0.0142463	1.65658	0.0976043	-0.00171686	0.054936	GRN-Vesicle dynamics and membrane trafficking-Apoptotic membrane signaling-MEyellow	GRN	MEyellow	1
indirect_serial	a*b	Indirect Effect	0.654391	0.141306	4.63101	3.63879e-06	0.357343	0.920622	GRN-Vesicle dynamics and membrane trafficking-MEyellow	GRN	MEyellow	0.000138274
indirect_serial	a*b	Indirect Effect	0.191394	0.0649157	2.94834	0.00319484	0.0771455	0.333177	GRN-Calcium and PKC signaling response-MEyellow	GRN	MEyellow	0.121404
indirect_serial	a*b*c	Indirect Effect	0.300611	0.0989964	3.03659	0.00239274	0.115268	0.508196	GRN-Apoptotic membrane signaling-Vesicle dynamics and membrane trafficking-MEyellow	GRN	MEyellow	0.090924
indirect_serial	a*b	Indirect Effect	0.347109	0.115396	3.00798	0.00262988	0.133273	0.58873	GRN-Apoptotic membrane signaling-MEyellow	GRN	MEyellow	0.0999356
MEyellow	Gene_carrier_bin	Direct Effect	-0.0213179	0.206984	-0.102993	0.917969	-0.385276	0.409671	GRN-Vesicle dynamics and membrane trafficking-Apoptotic membrane signaling-MEyellow	GRN	MEyellow	0.917969
total_effect	cprime+total_indirect	Total Effect	0.633578	0.271986	2.32945	0.0198351	0.104126	1.16054	GRN-Vesicle dynamics and membrane trafficking-Apoptotic membrane signaling-MEyellow	GRN	MEyellow	0.0198351
MEyellow	Gene_carrier_bin	Direct Effect	0.00820254	0.208344	0.0393702	0.968595	-0.361573	0.44415	GRN-Vesicle dynamics and membrane trafficking-MEyellow	GRN	MEyellow	0.968595
total_effect	cprime+total_indirect	Total Effect	0.662593	0.271063	2.44443	0.0145082	0.141898	1.19211	GRN-Vesicle dynamics and membrane trafficking-MEyellow	GRN	MEyellow	0.0145082
MEyellow	Gene_carrier_bin	Direct Effect	0.4712	0.282112	1.67026	0.0948684	-0.0967846	1.00304	GRN-Calcium and PKC signaling response-MEyellow	GRN	MEyellow	0.0948684
total_effect	cprime+total_indirect	Total Effect	0.662593	0.271062	2.44443	0.0145081	0.141898	1.19211	GRN-Calcium and PKC signaling response-MEyellow	GRN	MEyellow	0.0145081
MEyellow	Gene_carrier_bin	Direct Effect	-0.0213179	0.206984	-0.102993	0.917969	-0.385276	0.409671	GRN-Apoptotic membrane signaling-Vesicle dynamics and membrane trafficking-MEyellow	GRN	MEyellow	0.917969
total_effect	cprime+total_indirect	Total Effect	0.331909	0.240239	1.38158	0.167101	-0.083727	0.856464	GRN-Apoptotic membrane signaling-Vesicle dynamics and membrane trafficking-MEyellow	GRN	MEyellow	0.167101
MEyellow	Gene_carrier_bin	Direct Effect	0.315485	0.279111	1.13032	0.258341	-0.238682	0.848972	GRN-Apoptotic membrane signaling-MEyellow	GRN	MEyellow	0.258341
total_effect	cprime+total_indirect	Total Effect	0.662593	0.271063	2.44443	0.0145081	0.141899	1.19211	GRN-Apoptotic membrane signaling-MEyellow	GRN	MEyellow	0.0145081

### Sheet: MEgreenyellow
lhs	rhs	label	est	se	z	pvalue	ci.lower	ci.upper	model	ALS_gene	module	p_adj
indirect_serial	a*b	Indirect Effect	1.19103	0.183291	6.49803	8.13762e-11	0.778844	1.54309	FUS-Protein aggregation and lipid transport-MEgreenyellow	FUS	MEgreenyellow	3.0923e-09
MEgreenyellow	Gene_carrier_bin	Direct Effect	0.120188	0.692389	0.173584	0.862192	-1.44883	1.74205	FUS-Protein aggregation and lipid transport-MEgreenyellow	FUS	MEgreenyellow	0.862192
total_effect	cprime+total_indirect	Total Effect	1.31122	0.713436	1.83789	0.0660784	-0.00550853	3.23036	FUS-Protein aggregation and lipid transport-MEgreenyellow	FUS	MEgreenyellow	0.0660784
